# Sequential pembrolizumab cooperates with platinum/5FU to remodel the tumor microenvironment in advanced gastric cancer: a phase II chemoimmunotherapy trial

**DOI:** 10.1101/2023.04.03.23288062

**Authors:** Minae An, Arnav Mehta, Byung Hoon Min, You Jeong Heo, Milan Parikh, Lynn Bi, Razvan Cristescu, Hyuk Lee, Taejun Kim, Song-Yi Lee, Jeonghyeon Moon, Ryan J. Park, Matthew R. Strickland, Woong Yang Park, Won Ki Kang, Kyoung-Mee Kim, Seung Tae Kim, Samuel J. Klempner, Jeeyun Lee

## Abstract

Adding anti-PD1 antibodies to 5-FU/platinum chemotherapy improves survival in a subset of advanced gastroesophageal adenocarcinoma (GEA) patients. Beyond PD-L1 expression and mismatch repair status we have limited insight into molecular predictors of response or the relative contribution of PD-1 blockade. We conducted an investigator sponsored phase II trial (n = 47) sequentially adding pembrolizumab to standard 5-FU/platinum in previously untreated advanced GEA (ClinicalTrials.gov: NCT04249739). With an overall response rate of 67% the activity paralleled phase III chemoimmunotherapy trials. To understand on-treatment tumor and immune adaptations patients underwent serial biopsy of the primary tumor, including baseline, after one cycle of 5-FU/platinum, and after the addition of pembrolizumab. We leveraged transcriptional profiling from 358,067 cells to identify multicellular networks of malignant, stromal, and immune cells after chemotherapy and concurrent chemoimmunotherapy. The relative usage of pro-tumor and anti-tumor interaction hubs differed between fast and slow progressing patients. Chemotherapy induced early on-treatment formation of hubs centered on tumor-reactive T-cell and M1-oriented macrophage interactions with pro-inflammatory cytokines in slow progressors. Faster progression was characterized by increased MUC5A and MSLN containing programs in tumor cells and M2-oriented macrophages with immunosuppressive stromal interactions. After adding pembrolizumab we observed increased CD8 T-cell infiltration by scRNAseq and multiplex immunofluorescence and development of an immunity hub involving co-variation of the tumor-reactive CXCL13 program and epithelial interferon-stimulated gene programs enriched in slow progressors. Together this data provides prospective evidence of differential early on-treatment evolution of the gastric immune microenvironment and nominates candidate cellular interactions for clinical targeting.
