## Supplemental Table 1 for "Sequential pembrolizumab cooperates with platinum/5FU to remodel the tumor microenvironment in advanced gastric cancer: a phase II chemoimmunotherapy trial"

### Sheet: Sheet1
	Clinical characteristics	Values
	Age, median (range)	55 years (34-75)
	Sex
	Male	38 (80.9%)
	Female	9 (19.1%)
	HER2
	Positive	4 (8.5%)
	Negative	43 (91.5%)
	Frontline treatment
	XELOX*	43 (91.5%)
	XP* + Trastuzumab	4 (8.5%)
	EBV
	Positive	2 (4.3%)
	Negative	45 (95.7%)
	Mismatch repair
	Microsatellite stable	44 (93.6%)
	Microsatellite instability	3 (6.4%)
	Location
	EG Junction	1 (2.1%)
	Cardia	9 (19.1%)
	Body	24 (51.1%)
	Antrum	13 (27.7%)
	Pathology
	Poorly differentiated	12 (25.5%)
	Moderately differentiated	13 (27.6%)
	Well differentiated	1 (2.1%)
	Signet ring cell carcinoma	17 (36.2%)
	Squamous cell carcinoma	2 (4.3%)
	Neuroendocrine carcinoma	2 (4.3%)
	*XELOX, capecibabine plus oxaliplatin
	*XP, capecibabine plus cisplatin
