## Supplemental Table 5 for "Sequential pembrolizumab cooperates with platinum/5FU to remodel the tumor microenvironment in advanced gastric cancer: a phase II chemoimmunotherapy trial"

### Sheet: Baseline-normal
B|B	B|Epithelial	B|Myeloid	B|NK	B|Stromal	B|T	Epithelial|B	Epithelial|Epithelial	Epithelial|Myeloid	Epithelial|NK	Epithelial|Stromal	Epithelial|T	Myeloid|B	Myeloid|Epithelial	Myeloid|Myeloid	Myeloid|NK	Myeloid|Stromal	Myeloid|T	NK|B	NK|Epithelial	NK|Myeloid	NK|NK	NK|Stromal	NK|T	Stromal|B	Stromal|Epithelial	Stromal|Myeloid	Stromal|NK	Stromal|Stromal	Stromal|T	T|B	T|Epithelial	T|Myeloid	T|NK	T|Stromal	T|T
	COL9A3_integrin_a2b1_complex	TNFRSF13B_TNFSF13	CLEC2B_KLRF1	FCER2_integrin_aVb3_complex	PECAM1_CD38	EGFR_COPA	CD55_ADGRE5	EGFR_COPA	EGFR_COPA	CXCL5_ACKR1	EGFR_COPA	FLT1_VEGFB	TNFSF14_LTBR	TNFSF14_LTBR	CSF1R_CSF1	FLT1_PGF	TNFSF13_TNFRSF1A	CD94:NKG2E_HLA-E	KIR2DL3_FAM3C	CSF1_SIRPA	CD94:NKG2E_HLA-E	CCL5_ACKR1	CD94:NKG2E_HLA-E	PLXNB2_SEMA4D	COL4A2_integrin_a2b1_complex	TNFRSF10B_TNFSF10	TNC_integrin_a4b1_complex	THBS1_integrin_aVb3_complex	TNC_integrin_a4b1_complex	CCL4_SLC7A1	SELL_PODXL2	HLA-F_LILRB1	HLA-C_KIR2DL3	CCL5_ACKR1	SELL_SELPLG
	SELL_PODXL2	SEMA4A_PLXND1	HLA-C_KIR2DL3	TGFB1_TGFbeta_receptor2	ADORA2A_ENTPD1	EGFR_AREG	EGFR_COPA	ANXA1_FPR1	PLA2G2A_integrin_a5b1_complex	EGFR_COPA	PVR_TNFSF9	TNFSF13_TNFRSF14	NRP1_VEGFA	NRP1_VEGFA	SELL_SELPLG	THBS1_integrin_a3b1_complex	TNF_TNFRSF1A	KIR2DL3_FAM3C	CSF1_SLC7A1	HLA-F_LILRB1	HLA-C_KIR2DL3	KIR2DL3_FAM3C	ICAM1_SPN	CSF1_SLC7A1	COL18A1_integrin_a2b1_complex	PODXL_SELL	TNFRSF6B_FASLG	LRPAP1_SORT1	PODXL_SELL		TNFRSF1A_GRN	PTPRC_MRC1	SELL_SELPLG	NKG2D_II_receptor_MICA
		GPR25_RETN	HLA-F_KIR3DL1	COPA_SORT1		EGFR_TGFB1	EGFR_MIF	PLA2G2A_integrin_a5b1_complex	PLA2G2A_integrin_a4b1_complex	CDH1_integrin_a2b1_complex	PVR_CD96	TNFSF14_TNFRSF14	EREG_EGFR	CLU_TREM2_receptor	TNFSF13_TNFRSF1A	TNFSF14_LTBR	SPP1_PTGER4	CSF1_SLC7A1	TYROBP_CD44	PTPRC_MRC1	ICAM1_SPN	NKG2D_II_receptor_MICA		ICAM1_AREG	CSF1_SLC7A1	APOE_TREM2_receptor	HLA-C_KIR2DL3	LAMC1_integrin_aVb3_complex	TNFRSF6B_FASLG		PTGER4_ProstaglandinE2_byPTGES3	TNFRSF1A_GRN	TNFRSF1A_FASLG	SELL_CD34
		CD74_APP		COL9A3_integrin_a2b1_complex			COL27A1_integrin_a2b1_complex	APOE_TREM2_receptor	PVR_TNFSF9	JAG1_NOTCH3	EGFR_TGFB1	ICAM1_AREG	TNFSF13_TNFRSF14	PTPRC_MRC1	SPP1_integrin_a4b1_complex	NRP1_VEGFA	TNFSF13_TNFRSF14	CCL4_SLC7A1	ICAM1_AREG	CD94:NKG2E_HLA-E		CD94:NKG2E_HLA-E		ACVR1_BMPR2_BMP6	COL4A5_integrin_a2b1_complex	CLU_TREM2_receptor	PVR_TNFSF9	COL6A1_integrin_a2b1_complex	PECAM1_CD38		CD2_CD58	NR3C1_CCL2		TNFRSF1A_GRN
		TGFB1_TGFbeta_receptor1		BSG_PPIA			LGALS9_SLC1A5	TNFSF13_TNFRSF14	PVR_CD96	PLA2G2A_integrin_a5b1_complex	TNFSF13_TNFRSF14	SPP1_CD44	TNFSF14_TNFRSF14	TNFSF13_TNFRSF14	SPP1_PTGER4	TNFSF13_TNFRSF14	TNFSF14_TNFRSF14		PTGER4_ProstaglandinE2_byPTGES3	ICAM1_AREG		TGFB1_TGFbeta_receptor2			COL6A1_integrin_a2b1_complex	PLXNB2_SEMA4D	PVR_CD96	PDGFB_PDGFRB	COL5A3_integrin_a1b1_complex		CCL4_SLC7A1	SELL_SELPLG		TGFB1_TGFbeta_receptor2
		NR3C1_CCL2		TGFB1_TGFbeta_receptor1			EFNB2_EPHB4	CLU_TREM2_receptor	EGFR_TGFB1	EPHB4_EFNB1	PVR_TIGIT	CCL4_SLC7A1	CCL4_SLC7A1	TNFSF14_TNFRSF14	HLA-F_KIR3DL2	THBS1_integrin_aVb3_complex	TNFSF13_FAS		CCL4_SLC7A1	NR3C1_CCL2		TNFSF14_TNFRSF6B			COL12A1_integrin_a2b1_complex	TGFB1_TGFbeta_receptor1	LGALS9_HAVCR2	TNC_integrin_aVb3_complex	PLXNB2_SEMA4D		CXCR3_CCL20	CXCR3_CCL20		TNFSF14_TNFRSF6B
				LRPAP1_SORT1			CDH1_integrin_a2b1_complex	EGFR_GRN	EGFR_AREG	TNFSF13_TNFRSF14	PLA2G2A_integrin_a4b1_complex	TNFSF13_TNFRSF17	TNFSF10_RIPK1	APOE_TREM2_receptor	SPP1_CD44	TNFSF14_TNFRSF14	SELL_SELPLG		PTGER2_ProstaglandinE2_byPTGES3	TGFB1_TGFbeta_receptor1		TNFSF12_TNFRSF12A			COL6A2_integrin_a2b1_complex	LGALS9_SORL1	TNFRSF10B_FASLG	WNT5A_PTPRK	PVR_TNFSF9		CCR6_CCL20	CCR6_CCL20		TNFSF12_TNFRSF12A
							EPHB4_EFNB1	CXCL17_GPR35	PVR_TIGIT	CXCL1_ACKR1		NRP1_VEGFB	ADRB2_VEGFB	AXL_GAS6		LRPAP1_SORT1	SPP1_integrin_a4b1_complex		ADRB2_VEGFB	CXCR3_CCL20		BSG_PPIA			WNT5A_PTPRK	AXL_GAS6	LGALS9_SORL1	IGF2_IGF1R	PVR_CD96		CD74_MIF	CD6_ALCAM		COPA_SORT1
							EGFR_GRN	PLA2G2A_integrin_a4b1_complex		EGFR_GRN		CCL2_CCR10	SPP1_CD44	FLT1_VEGFB		AXL_GAS6	SPP1_CD44		CXCR3_CCL20	CD6_ALCAM		TGFB1_TGFbeta_receptor1			COL5A1_integrin_a2b1_complex	TNFRSF1B_GRN	PVR_TIGIT	NRP1_PGF	TNFRSF10B_FASLG			GPR25_RETN		TNFSF10_TNFRSF10D
							EGFR_HBEGF	APP_TREM2_receptor		LRPAP1_SORT1		AXL_GAS6	AXL_GAS6	TNFSF13_TNFRSF1A		FLT1_VEGFB			TNF_RIPK1	ICAM1_integrin_aXb2_complex		TNF_FLT4			FLT1_VEGFB	RAMP3_ADM		LGALS9_P4HB	LGALS9_SORL1			TGFB1_TGFbeta_receptor1		BSG_PPIA
							TNFSF10_RIPK1	HLA-F_LILRB1		LAMA3_integrin_a3b1_complex			FLT1_VEGFB	SEMA4A_PLXND1		CXCL8_ACKR1									LGALS9_SLC1A5	TNC_integrin_a4b1_complex		LAMC1_integrin_a2b1_complex	PVR_TIGIT					TGFB1_TGFbeta_receptor1
							CD74_MIF	CD44_HBEGF		GRN_SORT1			TNFSF13_TNFRSF1A	SPP1_PTGER4		NRP1_PGF									EFNB2_EPHB4	CXCL12_CXCR4		PLXNB2_SEMA4C
							EGFR_AREG	EGFR_HBEGF		COPA_SORT1			LGALS9_SLC1A5	CD74_APP		LGALS9_P4HB									CSPG4_integrin_a3b1_complex	APP_TREM2_receptor		COL1A2_integrin_a2b1_complex
								PVR_TNFSF9		PLA2G2A_integrin_a4b1_complex			TYROBP_CD44	FPR3_HEBP1		SELL_CD34									TNFRSF21_APP	HLA-F_LILRB1		COL14A1_integrin_a2b1_complex
								ANXA1_FPR3		CD55_ADGRE5			SELL_PODXL2	NR3C1_CCL2		TNFSF14_TNFRSF6B									FLT1_complex_VEGFB	PROS1_AXL		THY1_integrin_aVb3_complex
								CD99_PILRA		FZD5_LRP5_WNT5A			PTGER4_ProstaglandinE2_byPTGES3	PLAU_PLAUR		LAMP1_FAM3C									PTGER2_ProstaglandinE2_byPTGES3	NR3C1_CCL2		CDH6_CDH6
								EGFR_TGFB1		COL27A1_integrin_a2b1_complex			PLAU_PLAUR	SELL_SELPLG		SPP1_integrin_aVb3_complex									LAMC1_integrin_a2b1_complex	CD44_HBEGF		TNFRSF10B_TNFSF10
								DHEAsulfate_bySULT2B_PPARD		EGFR_NRG1			NRP1_VEGFB	SPP1_integrin_a4b1_complex		BSG_PPIA									COL1A2_integrin_a2b1_complex	PVR_TNFSF9		FZD4_LRP6_WNT5A
								EGFR_AREG		JAG1_NOTCH2			SIRPA_CD47	NRP1_VEGFB		PLAUR_integrin_aVb3_complex									COL14A1_integrin_a2b1_complex	LGALS9_LRP1		PDGFB_PDGFRA
								VEGFA_FLT1		EFNA1_EPHA2			BSG_PPIA	HLA-F_LILRB2		CCL2_ACKR1									PDGFB_LRP1	LGALS9_HAVCR2		COL1A1_integrin_a2b1_complex
										LGALS9_P4HB			TNF_RIPK1	SPP1_CD44		CXCL1_ACKR1									TNFRSF10B_TNFSF10	PDGFB_LRP1		COL5A2_integrin_a2b1_complex
										EGFR_HBEGF				TGFB1_TGFbeta_receptor1		GRN_SORT1									FN1_integrin_aVb5_complex	VEGFA_FLT1		COL15A1_integrin_a2b1_complex
										EGFR_TGFB1				VEGFA_FLT1		COPA_SORT1									COL1A1_integrin_a2b1_complex			PDGFB_PDGFR_complex
										PLAUR_integrin_aVb3_complex						TNF_TNFRSF1B									COL5A2_integrin_a2b1_complex			FN1_integrin_a4b1_complex
										BSG_PPIA						TNFSF13_TNFRSF1A									TNFSF10_RIPK1			COL4A1_integrin_a2b1_complex
																TGFB1_TGFbeta_receptor2									COL15A1_integrin_a2b1_complex			TNFRSF1B_GRN
																NRP2_PGF									LGALS9_CD47			EFNA1_EPHA2
																TNFSF12_TNFRSF12A									CD74_MIF			COL5A3_integrin_a1b1_complex
																SPP1_integrin_a4b1_complex									LGALS9_DAG1			TGFB1_TGFbeta_receptor2
																NRP1_VEGFB									COL4A1_integrin_a2b1_complex			FN1_integrin_aVb3_complex
																PLAUR_integrin_a4b1_complex									TNFRSF1B_GRN			NRP2_PGF
																SPP1_CD44									FN1_integrin_a2b1_complex			JAM2_integrin_a4b1_complex
																TGFB1_TGFbeta_receptor1									COL6A3_integrin_a2b1_complex			LGALS9_PTPRK
																TNF_FLT4									LGALS9_MET			COL27A1_integrin_a2b1_complex
																									COL5A3_integrin_a2b1_complex			TGFB1_TGFbeta_receptor1
																									LGALS9_LRP1			COL16A1_integrin_a2b1_complex
																									NRP1_VEGFB			COL6A3_integrin_a2b1_complex
																									COL3A1_integrin_a2b1_complex			FLT1_PGF
																									COL27A1_integrin_a2b1_complex			COL18A1_integrin_a2b1_complex
																									COL16A1_integrin_a2b1_complex			THBS1_integrin_a3b1_complex
																												COL4A2_integrin_a2b1_complex
																												COL4A5_integrin_a2b1_complex
																												NOTCH3_JAG2
																												WNT5A_ANTXR1
																												COL5A3_integrin_a11b1_complex
																												HLA-C_FAM3C
																												DLL1_NOTCH2
																												COL12A1_integrin_a2b1_complex
																												COL6A2_integrin_a2b1_complex
																												COL5A1_integrin_a2b1_complex
																												DLL1_NOTCH3
																												TNC_integrin_a4b1_complex
																												MMP2_integrin_aVb3_complex
																												CSPG4_integrin_a3b1_complex
																												TNFRSF21_APP
																												TGFB1_TGFBR3
																												NOTCH2_JAG2
																												VCAM1_integrin_a4b1_complex
																												BSG_PPIA
																												FN1_integrin_a3b1_complex
																												WNT5A_FRZB
																												PDGFB_LRP1
																												CCL2_ACKR1
																												JAG1_NOTCH3
																												CXCL1_ACKR1
																												PDGFA_PDGFRA
																												IGF2_IGF2R
																												VWF_integrin_aVb3_complex
																												ANGPT2_TEK
																												GRN_SORT1
																												COPA_SORT1
																												GDF11_ANTXR1
																												FLT1_complex_PGF
																												LGALS9_DAG1
																												FN1_integrin_a2b1_complex
																												JAG1_NOTCH2
																												NOTCH2_DLL4
																												COL5A3_integrin_a2b1_complex
																												TNFSF12_TNFRSF12A
																												COL3A1_integrin_a2b1_complex
																												DLL4_NOTCH3

### Sheet: FU1-normal
B|B	B|Epithelial	B|Myeloid	B|NK	B|Stromal	B|T	Epithelial|B	Epithelial|Epithelial	Epithelial|Myeloid	Epithelial|NK	Epithelial|Stromal	Epithelial|T	Myeloid|B	Myeloid|Epithelial	Myeloid|Myeloid	Myeloid|NK	Myeloid|Stromal	Myeloid|T	NK|B	NK|Epithelial	NK|Myeloid	NK|NK	NK|Stromal	NK|T	Stromal|B	Stromal|Epithelial	Stromal|Myeloid	Stromal|NK	Stromal|Stromal	Stromal|T	T|B	T|Epithelial	T|Myeloid	T|NK	T|Stromal	T|T
HLA-DPA1_TNFSF9	HLA-DPA1_TNFSF9	HLA-F_LILRB1	HLA-C_KIR2DL1	CD44_SELE	ADORA2A_ENTPD1	CDH1_integrin_aEb7_complex	EGFR_COPA	EGFR_COPA	EGFR_COPA	CXCL5_ACKR1	EGFR_COPA	TNFSF13_TNFRSF14	CXCR2_CXCL5	TNFSF14_LTBR	ICAM4_integrin_aLb2_complex	FLT1_PGF	FLT1_VEGFB	KIR2DL3_FAM3C	CCL4_SLC7A1	HLA-F_LILRB1	HLA-C_KIR2DL1	CCL5_ACKR1	CCL5_CCR4	LAMC1_integrin_a6b1_complex	CSF1_SLC7A1	TNFRSF10B_TNFSF10	MDK_SORL1	LRPAP1_SORT1	PODXL_SELL	CXCR6_CXCL16	SELL_PODXL2	PDCD1_CD274	HLA-C_KIR2DL1	CCL5_ACKR1	CCL5_CCR4
	TGFB1_integrin_aVb6_complex	TGFB1_VDR	HLA-C_KIR2DL3	COPA_P2RY6		LGALS9_P4HB	EGFR_MIF	MIF_TNFRSF10D	TNFSF13_TNFRSF1A	EGFR_COPA	TNFSF13_TNFRSF1A	TNFSF14_TNFRSF14	TNFSF14_LTBR	TGFB1_VDR	HLA-F_KIR3DL2	THBS1_integrin_a3b1_complex	TNFSF13_TNFRSF1A		KIR2DL3_FAM3C	TGFB1_VDR	ICAM1_SPN	COPA_P2RY6		IGF2_IGF2R	TNFRSF10B_TNFSF10	ANXA1_FPR1	IGF2_IGF2R	COL6A1_integrin_a2b1_complex	SELP_SELPLG	LAMP1_FAM3C	TGFB1_integrin_aVb6_complex	HLA-F_LILRB1	HLA-C_KIR2DL3	CD44_SELE	SELL_SELPLG
	SELL_PODXL2	CD47_SIRB1_complex	HLA-F_KIR3DL1	COL9A3_integrin_a2b1_complex		EGFR_COPA	LGALS9_SLC1A5	ANXA1_FPR1	EGFR_AREG	CEACAM1_SELE	COL9A2_integrin_a1b1_complex	FFAR2_FAM3C	TGFB1_integrin_aVb6_complex	PTPRC_MRC1	HLA-C_KIR2DL3	TNFSF14_LTBR	TNF_TNFRSF1A		ADRB2_VEGFB	ANXA1_FPR2	HLA-C_KIR2DL3	PTGER2_ProstaglandinE2_byPTGES2		ICAM1_AREG	LRP5_SOSTDC1	PODXL_SELL	HLA-C_KIR2DL3	MDK_LRP1	IGF2_IGF2R		CD46_JAG1	TGFB1_VDR	SELL_SELPLG	COPA_P2RY6	TNFRSF1A_FASLG
		CD74_APP	CLEC2B_KLRF1	LRPAP1_SORT1		EGFR_TGFB1	LRP5_SOSTDC1	HLA-F_LILRB1	EGFR_TGFB1	COPA_P2RY6	EGFR_TGFB1	TNFSF13_TNFRSF17	CD46_JAG1	TNFSF13_TNFRSF14	TNFSF14_TNFRSF14	PLXNB2_PTN	SPP1_PTGER4		TGFB1_integrin_aVb6_complex	PTPRC_MRC1		NOTCH1_JAG2		MIF_TNFRSF14	IGF2_IGF2R	APP_FPR2	DLL1_NOTCH1	PDGFB_PDGFRB	PECAM1_CD38			ANXA1_FPR2	TNFRSF1A_FASLG	SELL_CD34
		NR3C1_CCL2		TGFB1_TGFbeta_receptor2			EGFR_AREG	TNFSF13_TNFRSF14		COL17A1_integrin_a2b1_complex	TNFSF13_TNFRSF14	HLA-C_FAM3C	EREG_EGFR	TNFSF14_TNFRSF14	TNFSF13_TNFRSF14	COPA_P2RY6	ICAM4_integrin_aLb2_complex		NOTCH1_JAG1	CD47_SIRB1_complex		COPA_SORT1		PLXNB2_SEMA4D	SELE_PODXL2	IGF2_IGF2R	MADCAM1_integrin_a4b7_complex	EFNB2_EPHA4	PLXNB2_SEMA4D			PTPRC_MRC1		TNFRSF1A_GRN
		CCR6_CCL20		COPA_SORT1			EGFR_GRN	APP_FPR2		CDH1_integrin_a2b1_complex		FFAR2_TNF	TNFSF13_TNFRSF14	APP_FPR2	PLXNB2_SEMA4D	TNFSF13_TNFRSF14	TNFSF13_TNFRSF14		CD46_JAG1	ICAM1_AREG		KIR2DL3_FAM3C		MADCAM1_integrin_a4b7_complex	EPHA4_EFNB1	DLL1_NOTCH1	SELE_SELPLG	IGF2_IGF1R	MADCAM1_integrin_a4b7_complex			CD47_SIRB1_complex		TGFB1_TGFbeta_receptor2
		CD99_PILRA		BSG_PPIA			EGFR_HBEGF	EGFR_GRN		JAG1_NOTCH3		CCL2_CCR10	TNFSF14_TNFRSF14	CCL3_CCR1	FFAR2_CCL4L2	TNFSF14_TNFRSF14	TNFSF14_TNFRSF14		CD226_NECTIN2	NR3C1_CCL2		NOTCH1_WNT4		PVR_TNFSF9	MDK_LRP1	PLXNB2_SEMA4D	TNFRSF10B_FASLG	NRP1_PGF	SELE_SELPLG			TNFRSF1A_GRN		TNFSF14_TNFRSF6B
		TNFRSF13B_TNFSF13		TGFB1_TGFbeta_receptor1				EGFR_HBEGF		TNFSF13_TNFRSF14		CD55_ADGRE5	VDR_HBEGF	APP_SORL1	FFAR2_TNF	LRPAP1_SORT1	TNFSF13_FAS			CXCR3_CCL20		NOTCH1_JAG1		JAM2_integrin_a4b1_complex	LGALS9_SORL1	MDK_LRP1	LGALS9_SORL1	MIF_TNFRSF14	TNFRSF10B_FASLG			NR3C1_CCL2		TNFSF12_TNFRSF12A
								CXCL3_CXCR2		EGFR_GRN		FLT1_VEGFB	CCL4_SLC7A1	VDR_HBEGF	SPP1_CD44	VDR_HBEGF	F11R_integrin_aLb2_complex			CD6_ALCAM		TGFB1_TGFbeta_receptor2		SELE_GLG1	LRP6_SOSTDC1	SELE_SELPLG	PVR_TIGIT	LGALS9_P4HB	LGALS9_SORL1			SELL_SELPLG		COPA_SORT1
								TNFSF10_TNFRSF10D		LRPAP1_SORT1		ICAM1_AREG	FFAR2_FAM3C	IL1_receptor_IL1B	FLT1_VEGFB	FFAR2_FAM3C	SELL_SELPLG			CD226_NECTIN2		TNFSF14_TNFRSF6B		VCAM1_integrin_a4b1_complex	LGALS9_DAG1	LGALS9_SORL1	LGALS9_SLC1A5	LAMC1_integrin_a2b1_complex	PVR_TIGIT			CXCR3_CCL20		TNFSF10_TNFRSF10D
								EGFR_TGFB1		LAMA3_integrin_a3b1_complex		HLA-DPA1_TNFSF9	CXCR1_CXCL5	FLT1_VEGFB	TNF_NOTCH1	NOTCH1_JAG2	ADORA2A_ENTPD1			CCL5_CCR1		TNFSF12_TNFRSF12A		FN1_integrin_a4b1_complex	FLT1_VEGFB	LGALS9_CD47	TNFRSF6B_FASLG	PLXNB2_SEMA4C	COL9A1_integrin_a1b1_complex			CCR6_CCL20		LAMP1_FAM3C
								CD99_PILRA		GRN_SORT1		ADORA2A_ENTPD1	HLA-C_FAM3C	CD55_ADGRE5	TNFSF13_TNFRSF1A	HLA-C_FAM3C	SPP1_integrin_a4b1_complex			ICAM1_integrin_aXb2_complex		LAMP1_FAM3C			PLXNB2_SEMA4G	TNFRSF1B_GRN	HLA-C_KIR2DL1	COL1A2_integrin_a2b1_complex	LGALS9_SLC1A5			CD6_ALCAM		BSG_PPIA
								DHEAsulfate_bySULT2B_PPARD		COPA_SORT1		SPP1_integrin_a4b1_complex	SPP1_CD44	HLA-F_LILRB1	SPP1_PTGER4	FLT1_VEGFB	TNFRSF10C_TNFSF10					CD226_NECTIN2			LGALS9_SLC1A5	RAMP3_ADM	MIF_TNFRSF14	EFNA1_EPHA4	TNFRSF6B_FASLG			GPR25_RETN		TGFB1_TGFbeta_receptor1
								EGFR_AREG		COL9A2_integrin_a1b1_complex		PLAUR_integrin_a4b1_complex	CD55_ADGRE5	SPP1_PTGER4	HLA-C_KIR2DL1	CCR1_CCL14	SPP1_CD44					BSG_PPIA			CSPG4_integrin_a3b1_complex	MIF_TNFRSF10D	PVR_TNFSF9	COL14A1_integrin_a2b1_complex	MIF_TNFRSF14			CCL5_CCR1
								VEGFA_FLT1		COL9A2_integrin_a2b1_complex		SPP1_CD44	FLT1_VEGFB	CXCL8_CXCR1	F11R_integrin_aLb2_complex	CD55_ADGRE5	CXCR1_YARS					TGFB1_TGFbeta_receptor1			TNFRSF21_APP	ERBB2_HBEGF	LGALS9_HAVCR2	TNFRSF10B_TNFSF10	COL5A3_integrin_a1b1_complex
										EFNB2_EPHA4		CXCR1_YARS	TNFSF13_TNFRSF1A	CD47_SIRB1_complex	ICAM3_integrin_aLb2_complex	CXCL8_ACKR1						NOTCH1_DLL4			FLT1_complex_VEGFB	HLA-F_LILRB1	PVR_CD96	PDGFB_PDGFRA	PVR_TNFSF9
										EGFR_MIF			LGALS9_SLC1A5	FPR3_HEBP1	SELL_SELPLG	NOTCH1_WNT4									SELP_PODXL2	CD47_SIRB1_complex	SELE_GLG1	COL1A1_integrin_a2b1_complex	PVR_CD96
										COL27A1_integrin_a2b1_complex			NOTCH1_JAG1	CXCL2_CXCR1	ADORA2A_ENTPD1	NOTCH1_JAG1									MIF_TNFRSF14	MIF_TNFRSF14	PVR_CD226	COL5A2_integrin_a2b1_complex	SELE_GLG1
										EGFR_NRG1			TYROBP_CD44	ADORA2A_NAMPT	HLA-F_KIR3DL1	LGALS9_P4HB									LGALS9_MET	NR3C1_CCL2	SELP_SELPLG	COL15A1_integrin_a2b1_complex	MDK_SORL1
										COL9A2_integrin_a11b1_complex			CCR1_CCL15	IL1_receptor_IL1A	SPP1_integrin_a4b1_complex	SELL_CD34									PVR_TNFSF9	LGALS9_LRP1		PDGFB_PDGFR_complex	NRG1_LSR
										EFNA1_EPHA2			HLA-DPA1_TNFSF9	NR3C1_CCL2	HLA-B_KIR3DL2	TNFSF14_TNFRSF6B									SELP_CD24	LGALS9_HAVCR2		COL9A1_integrin_a11b1_complex
										LGALS9_P4HB			SELL_PODXL2	CXCL1_CXCR1	CXCR1_YARS	PLXNB2_SEMA4C									LGALS9_LRP1	TNFSF10_TNFRSF10D		COL4A1_integrin_a2b1_complex
										EGFR_HBEGF			TNFRSF10C_TNFSF10	CXCL3_CXCR2		ADORA2A_ENTPD1									NRP1_VEGFB	SELE_GLG1		TNFRSF1B_GRN
										EFNA1_EPHA4			SIRPA_CD47	ADORA2A_ENTPD1		PTGER4_ProstaglandinE2_byPTGES2									SELE_GLG1	PDGFB_LRP1		MIF_TNFRSF10D
										BSG_PPIA			BSG_PPIA	TNFSF10_TNFRSF10D		LAMP1_FAM3C									PDGFB_LRP1	MDK_SORL1		FLT4_VEGFC
													CXCR1_YARS	CXCL8_CXCR2		BSG_PPIA									MDK_SORL1	VEGFA_FLT1		EFNA1_EPHA2
														IL1_receptor_IL1RN		CXCR1_YARS										SELP_SELPLG		COL5A3_integrin_a1b1_complex
														VEGFA_FLT1		NAMPT_P2RY6												NRP2_PGF
														IL1_receptor_inhibitor_IL1RN		CD44_SELE												LGALS9_PTPRK
														IL1_receptor_inhibitor_IL1B		CCL2_ACKR1												SELP_CD34
														FFAR2_CCL4L2		CXCL1_ACKR1												KDR_VEGFC
														CXCL2_CXCR2		NECTIN2_NECTIN3												COL27A1_integrin_a2b1_complex
														CXCL1_CXCR2		GRN_SORT1												COL6A3_integrin_a2b1_complex
														FFAR2_TNF		COPA_SORT1												FN1_integrin_a8b1_complex
														CXCL3_CXCR1		TNF_TNFRSF1B												COL16A1_integrin_a2b1_complex
														CCL3L1_CCR1		TNFSF13_TNFRSF1A												FZD6_LRP5_WNT4
														IL1_receptor_inhibitor_IL1A		TGFB1_TGFbeta_receptor2												FLT1_PGF
														TNF_NOTCH1		TNFSF12_TNFRSF12A												COL18A1_integrin_a2b1_complex
														TNFSF13_TNFRSF1A		NRP2_PGF												THBS1_integrin_a3b1_complex
														SEMA4A_PLXND1		TNFRSF10C_TNFSF10												COL4A2_integrin_a2b1_complex
														ANXA1_FPR2		SPP1_CD44												COPA_P2RY6
														CD74_APP		TGFB1_TGFbeta_receptor1												COL4A5_integrin_a2b1_complex
														PLAU_PLAUR		TNF_FLT4												NOTCH3_JAG2
														SELL_SELPLG		NOTCH1_DLL4												COL5A3_integrin_a11b1_complex
														LipoxinA4_byALOX5_FPR2														HLA-C_FAM3C
														SPP1_integrin_a4b1_complex														COL12A1_integrin_a2b1_complex
														CD99_PILRA														COL6A2_integrin_a2b1_complex
														TNFRSF10C_TNFSF10														COL5A1_integrin_a2b1_complex
														HLA-F_LILRB2														DLL1_NOTCH3
														SPP1_CD44														ERBB2_HBEGF
																												COL13A1_integrin_a2b1_complex
																												LGALS9_SLC1A5
																												CSPG4_integrin_a3b1_complex
																												TNFRSF21_APP
																												TGFB1_TGFBR3
																												FZD6_LRP6_WNT4
																												COL9A1_integrin_a2b1_complex
																												BSG_PPIA
																												FN1_integrin_a3b1_complex
																												PDGFB_LRP1
																												NRG1_LSR
																												CCL2_ACKR1
																												JAG1_NOTCH3
																												PDGFA_PDGFRA
																												IGF2_IGF2R
																												EPHA4_EFNB1
																												ANGPT2_TEK
																												GRN_SORT1
																												COPA_SORT1
																												COL4A6_integrin_a2b1_complex
																												GDF11_ANTXR1
																												FLT1_complex_PGF
																												LGALS9_DAG1
																												COL9A1_integrin_a1b1_complex
																												FN1_integrin_a2b1_complex
																												TEK_ANGPT1
																												COL5A3_integrin_a2b1_complex
																												PVR_NECTIN3
																												TNFSF12_TNFRSF12A
																												SELE_GLG1
																												COL3A1_integrin_a2b1_complex
																												DLL4_NOTCH3

### Sheet: FU2-normal
B|B	B|Epithelial	B|Myeloid	B|NK	B|Stromal	B|T	Epithelial|B	Epithelial|Epithelial	Epithelial|Myeloid	Epithelial|NK	Epithelial|Stromal	Epithelial|T	Myeloid|B	Myeloid|Epithelial	Myeloid|Myeloid	Myeloid|NK	Myeloid|Stromal	Myeloid|T	NK|B	NK|Epithelial	NK|Myeloid	NK|NK	NK|Stromal	NK|T	Stromal|B	Stromal|Epithelial	Stromal|Myeloid	Stromal|NK	Stromal|Stromal	Stromal|T	T|B	T|Epithelial	T|Myeloid	T|NK	T|Stromal	T|T
NCR3_BAG6	NCR3_BAG6	TNF_NOTCH1	HLA-C_KIR2DL3	NCR3_BAG6	NCR3_BAG6	CDH1_integrin_aEb7_complex	CD55_ADGRE5	CDH1_integrin_aEb7_complex	EGFR_COPA	CXCL5_ACKR1	EGFR_COPA	TNFSF13_TNFRSF14	TNFSF14_LTBR	TNFSF14_LTBR	TNFSF13_TNFRSF1A	PLXNB2_PTN	TNFSF13_TNFRSF1A	KIR2DL3_FAM3C	CCL4_SLC7A1	COPA_P2RY6	SELL_SELPLG	CCL5_ACKR1	SELL_SELPLG	CD74_MIF	CSF1_SLC7A1	TNFRSF10B_TNFSF10	PODXL_SELL	FLT1_PGF	SELP_SELPLG	CD27_CD70	CCL4_SLC7A1	COPA_P2RY6	HLA-C_KIR2DL3	CCL5_ACKR1	SELL_SELPLG
CD27_CD70	TNFSF12_TNFRSF12A	NCR3_BAG6	CLEC2B_KLRF1	LGALS9_LRP1	ADORA2A_ENTPD1	EGFR_COPA	EGFR_COPA	EGFR_COPA	TNFSF13_TNFRSF1A	EGFR_COPA	TNFRSF10B_TNFSF10	ICAM1_AREG	TNFRSF10B_TNFSF10	TNFRSF10B_TNFSF10	HLA-F_KIR3DL2	TNFSF14_LTBR	TNF_TNFRSF1A	CD52_SIGLEC10	KIR2DL3_FAM3C	TGFB1_VDR	ICAM1_integrin_aLb2_complex	KIR2DL3_FAM3C	TNF_TNFRSF1A	JAM2_integrin_a4b1_complex	TNFRSF10B_TNFSF10	COPA_P2RY6	TNFRSF6B_FASLG	TNFRSF10B_TNFSF10	TNFRSF10B_FASLG	CD52_SIGLEC10	TGFB1_integrin_aVb6_complex	TGFB1_VDR	SELL_SELPLG	TNFSF14_TNFRSF6B	TNFRSF1A_FASLG
TNFRSF13B_CD70	TGFB1_integrin_aVb6_complex	COPA_P2RY6		LGALS9_MRC2	TNF_TNFRSF1A	EGFR_TGFB1	EGFR_MIF	COPA_P2RY6	EGFR_AREG	EGFR_NRG1	TNFSF13_TNFRSF1A	HLA-DPA1_TNFSF9	TGFB1_integrin_aVb6_complex	COPA_P2RY6	F11R_integrin_aLb2_complex	TNFRSF10B_TNFSF10	TNFSF13_TNFRSF14	IFNG_Type_II_IFNR	ADRB2_VEGFB	PTPRC_MRC1	ICAM1_SPN	TNFSF14_TNFRSF6B	ICAM1_SPN	ICAM1_AREG	FN1_integrin_aVb5_complex	PODXL_SELL	HLA-C_KIR2DL3	PDGFB_PDGFRA	PODXL_SELL	LAMP1_FAM3C	CD46_JAG1	PTPRC_MRC1	TNFRSF1A_FASLG	TNFSF10_TNFRSF10D
CD70_TNFRSF17	SELL_PODXL2	TGFB1_VDR		CD70_GPRC5B	TNFSF12_TNFRSF25		MIF_TNFRSF10D	HLA-F_LILRB1	EGFR_TGFB1	COL9A2_integrin_a11b1_complex	COL9A2_integrin_a1b1_complex	LGALS9_P4HB	CD46_JAG1	TGFB1_VDR	ICAM3_integrin_aLb2_complex	CCL2_ACKR1	TNFSF13_FAS		TGFB1_integrin_aVb6_complex	CCL3_CCR1	HLA-C_KIR2DL3	TNF_FLT4	ICAM1_integrin_aLb2_complex	FN1_integrin_a4b1_complex	CD74_COPA	APP_FPR2	CD74_COPA	CCL2_ACKR1	TNFRSF6B_FASLG		SELL_PODXL2	CXCR3_CCL20		SELL_CD34
HLA-DPA1_TNFSF9	LGALS9_P4HB	CD47_SIRB1_complex		TNF_FLT4			LGALS9_SLC1A5	TNFSF13_TNFRSF14		EPHB4_EFNB1	EGFR_TGFB1	TNFRSF1A_GRN	EREG_EGFR	PTPRC_MRC1	SELL_SELPLG	CXCL1_ACKR1	F11R_integrin_aLb2_complex		TYROBP_CD44	ICAM1_integrin_aMb2_complex	ICAM1_ITGAL	SELL_CD34	ICAM1_ITGAL	CD74_COPA	CD74_MIF	DLL1_NOTCH1	LGALS9_HAVCR2	CD74_COPA	PECAM1_CD38		TNFRSF1A_GRN	CD6_ALCAM		TNFRSF1A_GRN
CD52_SIGLEC10		CD74_APP					EFNB2_EPHB4	APP_FPR2		TNFSF13_TNFRSF14	TNFSF13_TNFRSF14	TNFSF13_TNFRSF17	TNFSF13_TNFRSF14	CCL3_CCR1	HLA-F_KIR3DL1	TNFSF13_TNFRSF14	SELL_SELPLG		ICAM1_AREG	ICAM1_integrin_aXb2_complex		CD44_HBEGF			LGALS9_DAG1	PTGER2_ProstaglandinE2_byPTGES2	TNFRSF10B_FASLG	PDGFB_PDGFR_complex	CD74_COPA			CCL5_CCR1
		NR3C1_CCL2					EPHB4_EFNB1	EGFR_GRN		EGFR_GRN		PLAUR_integrin_a4b1_complex	TNFSF14_TNFRSF14	TNFSF13_TNFRSF14	ICAM2_integrin_aLb2_complex	TNFSF14_TNFRSF14	ICAM2_integrin_aLb2_complex		SELL_PODXL2	CXCR3_CCL20					FLT1_VEGFB	CD74_COPA	LGALS9_SORL1	HLA-C_FAM3C				HLA-F_LILRB1
		LGALS9_CD44					EGFR_GRN	EGFR_HBEGF		EGFR_HBEGF		CCL2_CCR10	NECTIN2_NECTIN3	Histamine_byHDC_HRH2	TNFRSF10B_FASLG	VDR_HBEGF	TNFRSF10B_FASLG			CD6_ALCAM					EFNB2_EPHB4	LGALS9_SORL1	SELP_SELPLG	MDK_LRP1				ANXA1_FPR2
		CCR6_CCL20					EGFR_HBEGF	EGFR_TGFB1		COL9A2_integrin_a1b1_complex		AXL_GAS6	VDR_HBEGF	TNFSF14_TNFRSF14	HLA-B_KIR3DL2	NOTCH1_JAG2				CCL5_CCR1					CD74_APP	AXL_GAS6		FLT1_complex_PGF				CD47_SIRB1_complex
		CD99_PILRA					TNFSF10_TNFRSF10D	DHEAsulfate_bySULT2B_PPARD					CCL4_SLC7A1	PECAM1_CD38		AXL_GAS6				TNF_NOTCH1					FLT1_complex_VEGFB	TNFRSF1B_GRN		CD74_MIF				TNFRSF1A_GRN
		TNFRSF13B_TNFSF13					EGFR_AREG	CXCL17_GPR35					LGALS9_CD44	VDR_HBEGF		TNF_TNFRSF1B				HLA-F_LILRB1					LGALS9_MET	RAMP3_ADM		TNFRSF1B_GRN				NR3C1_CCL2
		TGFB1_TGFbeta_receptor1						EGFR_AREG					ADRB2_VEGFB	CCL3L1_CCR1		CCR1_CCL14				CD47_SIRB1_complex					SELP_PODXL2	HLA-F_LILRB1		PDGFB_PDGFRB				SELL_SELPLG
													AXL_GAS6	AXL_GAS6		TNFSF13_TNFRSF1A				ICAM1_AREG					SELP_CD24	CD74_APP		NRP1_PGF				CCR6_CCL20
													TNFSF13_TNFRSF1A	CD55_ADGRE5		CXCL8_ACKR1				NR3C1_CCL2					LGALS9_LRP1	PROS1_AXL		NRP2_PGF				PTGER4_ProstaglandinE2_byPTGES2
													LGALS9_SLC1A5	TNF_NOTCH1		NOTCH1_WNT4				SELL_SELPLG					NRP1_VEGFB	NR3C1_CCL2		LGALS9_PTPRK				GPR25_RETN
													NOTCH1_JAG1	TNFSF13_TNFRSF1A		NOTCH1_JAG1				PTGER4_ProstaglandinE2_byPTGES2					TNFSF10_TNFRSF10D	LGALS9_LRP1		SELP_CD34				TGFB1_TGFbeta_receptor1
													TYROBP_CD44	SEMA4A_PLXND1		LGALS9_P4HB				TGFB1_TGFbeta_receptor1					PDGFB_LRP1	LGALS9_HAVCR2		PDGFB_LRP1				NAMPT_P2RY6
													CCR1_CCL15	HLA-F_LILRB1		SELL_CD34										PDGFB_LRP1
													SELL_PODXL2	ANXA1_FPR2		NRP2_PGF										SELP_SELPLG
													PLAU_PLAUR	CD47_SIRB1_complex		TNFSF14_TNFRSF6B
													TNFSF10_TNFRSF10D	CD74_APP		LAMP1_FAM3C
													SIRPA_CD47	FPR3_HEBP1		TNF_FLT4
													BSG_PPIA	LGALS9_P4HB		NOTCH1_DLL4
														NR3C1_CCL2
														PLAU_PLAUR
														SELL_SELPLG
														LipoxinA4_byALOX5_FPR2
														CD99_PILRA
														HLA-F_LILRB2
														TGFB1_TGFbeta_receptor1
														NAMPT_P2RY6

### Sheet: FU1-baseline
B|B	B|Epithelial	B|Myeloid	B|NK	B|Stromal	B|T	Epithelial|B	Epithelial|Epithelial	Epithelial|Myeloid	Epithelial|NK	Epithelial|Stromal	Epithelial|T	Myeloid|B	Myeloid|Epithelial	Myeloid|Myeloid	Myeloid|NK	Myeloid|Stromal	Myeloid|T	NK|B	NK|Epithelial	NK|Myeloid	NK|NK	NK|Stromal	NK|T	Stromal|B	Stromal|Epithelial	Stromal|Myeloid	Stromal|NK	Stromal|Stromal	Stromal|T	T|B	T|Epithelial	T|Myeloid	T|NK	T|Stromal	T|T
HLA-DPA1_TNFSF9	CD55_ADGRE5	TNF_TNFRSF1B	TNF_TNFRSF1B	CD44_SELE	TNF_TNFRSF1B	CDH1_integrin_aEb7_complex	PLXNB2_SEMA4G	CXCL3_CXCR2	CDH1_KLRG1	EGFR_MIF	COL17A1_integrin_a1b1_complex	CD55_ADGRE5	CXCR2_CXCL5	TGFB1_VDR	ICAM4_integrin_aLb2_complex	CD44_SELE	CD55_ADGRE5	PTGER2_ProstaglandinE2_byPTGES3	TGFB1_integrin_aVb6_complex	ANXA1_FPR1	CD55_ADGRE5	NOTCH1_WNT4	PTGER2_ProstaglandinE2_byPTGES3	LAMC1_integrin_a6b1_complex	LRP5_SOSTDC1	MIF_TNFRSF10D	LGALS9_SLC1A5	COPA_P2RY6	COL9A1_integrin_a1b1_complex	CXCR6_CXCL16	TGFB1_integrin_aVb6_complex	PDCD1_CD274	CD55_ADGRE5	TIGIT_NECTIN3	CCL5_CCR4
CD72_SEMA4D	HLA-DPA1_TNFSF9	HLA-F_LILRB1	HLA-C_KIR2DL1	TNF_NOTCH1	TNF_ICOS	LGALS9_P4HB	CEACAM1_CEACAM6	APP_FPR2	TNFSF13_TNFRSF1A	CEACAM1_SELE	TNFSF13_TNFRSF1A	LTBR_LTB	CD55_ADGRE5	APP_FPR2	TNFSF13_TNFRSF14	PLXNB2_PTN	FLT1_VEGFB	PTPRC_CD22	NOTCH1_JAG1	TGFB1_VDR	CD160_TNFRSF14	COPA_P2RY6	ADRB2_VEGFB	IGF2_IGF2R	IGF2_IGF2R	ERBB2_HBEGF	MDK_SORL1	SELP_CD34	LGALS9_SLC1A5	PTPRC_CD22	LAMP1_FAM3C	ANXA1_FPR2	HLA-C_KIR2DL1	COPA_P2RY6	TNFRSF1A_FASLG
FCER2_CR2	TGFB1_integrin_aVb6_complex	TNF_VSIR	TGFB1_TGFbeta_receptor1	TNF_SEMA4C	CD72_SEMA4D		LRP5_SOSTDC1	MIF_TNFRSF10D	ProstaglandinD2_byAKR1C3_PTGDR	COPA_P2RY6	COL9A2_integrin_a1b1_complex	HLA-DPA1_TNFSF9	TGFB1_integrin_aVb6_complex	CCL3_CCR1	HLA-C_KIR2DL3	COPA_P2RY6	ICAM4_integrin_aLb2_complex	LAMP1_FAM3C	CD46_JAG1	ANXA1_FPR2	NCR3_BAG6	NOTCH1_JAG1	TNFRSF1A_FASLG	MIF_TNFRSF14	SELE_PODXL2	ANXA1_FPR1	IGF2_IGF2R	PlexinA2_complex1_SEMA6A	CD47_SIRPG	PTGER4_ProstaglandinE2_byPTGES3	CD46_JAG1	TGFB1_VDR	TGFB1_TGFbeta_receptor1	CD44_SELE
		CD72_SEMA4D	CD72_SEMA4D	COPA_P2RY6			MDK_SORL1	TNFSF10_TNFRSF10D		COL17A1_integrin_a2b1_complex		PTGER4_ProstaglandinE2_byPTGES3	NOTCH1_JAG1	APP_SORL1	TNFSF14_TNFRSF14	NECTIN2_NECTIN3	CD47_SIRPG	PTGER4_ProstaglandinE2_byPTGES3	CD226_NECTIN2	CD47_SIRB1_complex	HLA-C_KIR2DL1	TIGIT_NECTIN3	CCL5_CCR4	TNFRSF1A_GRN	EPHA4_EFNB1	CD47_SIRB1_complex	HLA-C_KIR2DL1	MDK_LRP1	SELP_SELPLG	LAMP1_FAM3C		CD47_SIRB1_complex	PTGER4_ProstaglandinE2_byPTGES3	LAMP1_FAM3C
		TGFB1_VDR		TNF_TNFRSF1A			LGALS9_SORL1			COL9A2_integrin_a11b1_complex		PTPRC_CD22	CD46_JAG1	VDR_HBEGF	PLXNB2_SEMA4D	VDR_HBEGF	ICAM1_AREG	PTGER2_ProstaglandinE2_byPTGES2	LAMP1_FAM3C	CD226_NECTIN2	PTGER4_ProstaglandinE2_byPTGES3	PTGER2_ProstaglandinE2_byPTGES2	CD8_receptor_LCK	PTGER2_ProstaglandinE2_byPTGES2	APP_SORL1	APP_FPR2	DLL1_NOTCH1	FZD4_LRP5_WNT4	IGF2_IGF2R			CCL5_CCR1
		CD47_SIRB1_complex		TNF_VSIR			APP_SORL1			NECTIN2_NECTIN3		FFAR2_FAM3C	CCR1_CCL15	IL1_receptor_IL1B	FFAR2_CCL4L2	FFAR2_FAM3C	F11R_integrin_aLb2_complex			CCL5_CCR1	PTGER2_ProstaglandinE2_byPTGES3	NOTCH1_JAG2		PTGER2_ProstaglandinE2_byPTGES3	MDK_LRP1	IGF2_IGF2R	MIF_TNFRSF14	EFNB2_EPHA4	ICAM1_AREG
		TNF_TNFRSF1A					CEACAM5_CEACAM1			ProstaglandinD2_byAKR1C3_PTGDR2		LipoxinA4_byALOX5_CYSLTR1	HLA-DPA1_TNFSF9	CD55_ADGRE5	FFAR2_TNF	NOTCH1_JAG2	PTGER4_ProstaglandinE2_byPTGES3				ADRB2_VEGFB	COPA_SORT1		MADCAM1_integrin_a4b7_complex	LGALS9_SORL1	DLL1_NOTCH1	PTGER2_ProstaglandinE2_byPTGES3	ERBB2_HBEGF	MIF_TNFRSF14
		CCR6_CCL20								COL17A1_integrin_a1b1_complex		ADORA2A_ENTPD1	VDR_HBEGF	HLA-F_LILRB1	CXCR1_YARS	HLA-C_FAM3C	ADORA2A_ENTPD1				TGFB1_TGFbeta_receptor1	LAMP1_FAM3C		PVR_TNFSF9	LRP6_SOSTDC1	MIF_TNFRSF14	MADCAM1_integrin_a4b7_complex	COL13A1_integrin_a2b1_complex	MADCAM1_integrin_a4b7_complex
		CD99_PILRA								LGALS9_COLEC12		LeukotrieneC4_byLTC4S_CYSLTR1	FFAR2_FAM3C	CXCL8_CXCR1	CD55_ADGRE5	LGALS9_CD47	TNFRSF10C_TNFSF10				CD8_receptor_LCK	CD226_NECTIN2		LGALS9_CD47	PLXNB2_SEMA4G	MDK_LRP1	SELE_SELPLG	LGALS9_SLC1A5	COL13A1_integrin_a1b1_complex
										EFNA1_EPHA4		HLA-C_FAM3C	CXCR1_CXCL5	CD47_SIRB1_complex	FLT1_VEGFB	CD55_ADGRE5	CXCR1_YARS					NOTCH1_DLL4		JAM2_integrin_a4b1_complex	ERBB2_HBEGF	SELE_SELPLG	SELE_GLG1	MIF_TNFRSF14	COL4A6_integrin_a1b1_complex
										COL9A2_integrin_a1b1_complex		SPP1_integrin_a4b1_complex	HLA-C_FAM3C	CXCL2_CXCR1	TNF_NOTCH1	CCR1_CCL14								SELE_GLG1	SELP_PODXL2	TNFSF10_TNFRSF10D	LGALS9_CD47	COL13A1_integrin_a11b1_complex	SELE_SELPLG
										COL9A2_integrin_a2b1_complex		FFAR2_TNF	TNFRSF10C_TNFSF10	ADORA2A_NAMPT	HLA-C_KIR2DL1	NOTCH1_WNT4								VCAM1_integrin_a4b1_complex	MIF_TNFRSF14	SELE_GLG1	PVR_CD226	FZD6_LRP6_WNT4	SELE_GLG1
										LGALS9_CD47		PLAUR_integrin_a4b1_complex	LGALS9_SORL1	IL1_receptor_IL1A	F11R_integrin_aLb2_complex	NOTCH1_JAG1								FN1_integrin_a4b1_complex	PVR_TNFSF9	LGALS9_CD47	SELP_SELPLG	FZD1_LRP5_WNT4	LGALS9_CD47
										COL17A1_integrin_a11b1_complex		CXCR1_YARS	CXCR1_YARS	CXCL1_CXCR1	ICAM3_integrin_aLb2_complex	PLXNB2_SEMA4C								NRG1_LSR	SELP_CD24	MDK_SORL1		LGALS9_COLEC12	MDK_SORL1
										EFNB2_EPHA4				CXCL3_CXCR2	ADORA2A_ENTPD1	LGALS9_COLEC12									SELE_GLG1	SELP_SELPLG		EFNA1_EPHA4	NRG1_LSR
														ADORA2A_ENTPD1	HLA-F_KIR3DL1	ADORA2A_ENTPD1									MDK_SORL1			COL13A1_integrin_a1b1_complex
														TNFSF10_TNFRSF10D	HLA-B_KIR3DL2	PTGER4_ProstaglandinE2_byPTGES2												COL4A6_integrin_a1b1_complex
														CXCL8_CXCR2	TGFB1_TGFbeta_receptor1	TNFRSF10C_TNFSF10												COL9A1_integrin_a2b1_complex
														IL1_receptor_IL1RN		SIRPA_CD47												NRG1_LSR
														IL1_receptor_inhibitor_IL1RN		CXCR1_YARS												NECTIN2_NECTIN3
														IL1_receptor_inhibitor_IL1B		NAMPT_P2RY6												EPHA4_EFNB1
														FFAR2_CCL4L2		NOTCH1_DLL4												COL4A6_integrin_a2b1_complex
														CXCL2_CXCR2														FZD1_LRP6_WNT4
														CXCL1_CXCR2														COL9A1_integrin_a11b1_complex
														CXCL3_CXCR1														COL9A1_integrin_a1b1_complex
														FFAR2_TNF														MIF_TNFRSF10D
														IL1_receptor_inhibitor_IL1A														FLT4_VEGFC
														CCL3L1_CCR1														TEK_ANGPT1
														TNF_NOTCH1														COL4A6_integrin_a11b1_complex
														ANXA1_FPR2														PVR_NECTIN3
														LipoxinA4_byALOX5_FPR2														SELE_GLG1
														CD99_PILRA														KDR_VEGFC
														TNFRSF10C_TNFSF10														FZD6_LRP5_WNT4
																												FN1_integrin_a8b1_complex

### Sheet: FU2-FU1
B|B	B|Epithelial	B|Myeloid	B|NK	B|Stromal	B|T	Epithelial|B	Epithelial|Epithelial	Epithelial|Myeloid	Epithelial|NK	Epithelial|Stromal	Epithelial|T	Myeloid|B	Myeloid|Epithelial	Myeloid|Myeloid	Myeloid|NK	Myeloid|Stromal	Myeloid|T	NK|B	NK|Epithelial	NK|Myeloid	NK|NK	NK|Stromal	NK|T	Stromal|B	Stromal|Epithelial	Stromal|Myeloid	Stromal|NK	Stromal|Stromal	Stromal|T	T|B	T|Epithelial	T|Myeloid	T|NK	T|Stromal	T|T
NCR3_BAG6	NCR3_BAG6	TNF_NOTCH1	ICAM1_AREG	NCR3_BAG6	NCR3_BAG6	LGALS9_CD44	CD55_ADGRE5	CDH1_integrin_aEb7_complex	LGALS9_CD44	EPHB4_EFNB1	TNFRSF10B_TNFSF10	LGALS9_CD44	LGALS9_CD44	TNFRSF10B_TNFSF10	LGALS9_CD44	LGALS9_CD44	TNFRSF10B_FASLG	CCL4L2_VSIR	CCL4L2_VSIR	TNF_NOTCH1	TNF_TNFRSF1B	TNF_SEMA4C	CD55_ADGRE5	CD74_MIF	EFNB2_EPHB4	COPA_P2RY6	CD74_COPA	CD74_APP	PGRMC2_CCL4L2	CD52_SIGLEC10	TIGIT_NECTIN3	NAMPT_P2RY6	CCL4L2_VSIR	CCL4L2_VSIR	CCL4L2_VSIR
CD27_CD70	TNF_TNFRSF1A	NCR3_BAG6	TNF_TNFRSF1A	LGALS9_MRC2	PGRMC2_CCL4L2		MIF_TNFRSF10D	CXCL17_GPR35	PLAUR_integrin_a4b1_complex		PGRMC2_CCL4L2	ADRB2_VEGFB	TNFRSF10B_TNFSF10	COPA_P2RY6	TNFRSF10B_FASLG	TNFRSF10B_TNFSF10	ADRB2_VEGFB	TYROBP_CD44	TNF_TNFRSF1A	COPA_P2RY6	CCL4L2_VSIR	TNF_FLT4	CCL4L2_VSIR	CD74_COPA	FN1_integrin_aVb5_complex	ICAM1_SPN	PGRMC2_CCL4L2	CD74_MIF	PTGER4_ProstaglandinE2_byPTGES3	CCL4L2_VSIR	CCL4L2_VSIR	CCL4L2_VSIR
TNF_VSIR	TNF_VSIR	COPA_P2RY6	PGRMC2_CCL4L2	TNF_DAG1	TNF_VSIR		EFNB2_EPHB4	COPA_P2RY6	PGRMC2_CCL4L2		CD47_SIRPG	LGALS9_P4HB	ADRB2_VEGFB	LGALS9_SLC1A5	ADRB2_VEGFB	ADRB2_VEGFB	ICAM2_integrin_aLb2_complex	TNF_VSIR	TNF_VSIR	TNF_TNFRSF1A	TNF_TNFRSF1A	TYROBP_CD44	TNF_TNFRSF1B		CD74_APP	PROS1_AXL	PODXL_SELL	CD74_COPA	CD74_COPA	CD27_CD70	TNFRSF1A_GRN	COPA_P2RY6
TNFRSF13B_CD70	TNF_DAG1	ICAM1_integrin_aMb2_complex	TNF_VSIR	CD44_HBEGF	TNF_TNFRSF1A		EPHB4_EFNB1	LGALS9_SLC1A5				AXL_GAS6	TNFSF10_TNFRSF10D	Histamine_byHDC_HRH2	ICAM2_integrin_aLb2_complex	AXL_GAS6		TNFRSF1B_GRN	TNF_DAG1	CCL3_CCR1	TNF_VSIR	TNF_DAG1	TNF_TNFRSF1A		NECTIN2_NECTIN3	CD74_APP		PLAU_PLAUR		TNFRSF1B_GRN	CCL4_SLC7A1	PTGER4_ProstaglandinE2_byPTGES2
CD70_TNFRSF17	ICAM1_AREG	ICAM1_SPN		LGALS9_LRP1	TNF_FAS		TNFSF10_TNFRSF10D	PLAUR_integrin_a4b1_complex				TNFRSF1A_GRN	NECTIN2_NECTIN3	ICAM1_SPN				CD52_SIGLEC10	TIGIT_NECTIN3	ICAM1_integrin_aMb2_complex	TYROBP_CD44	TNF_RIPK1	TNF_VSIR		CD74_COPA	PTGER2_ProstaglandinE2_byPTGES2						TGFB1_TGFbeta_receptor1
CD52_SIGLEC10	LGALS9_P4HB	HLA-DPA1_TNFSF9		CD70_GPRC5B	ICAM1_ITGAL		NECTIN2_NECTIN3	BSG_PPIA					AXL_GAS6	PECAM1_CD38				IFNG_Type_II_IFNR	TYROBP_CD44	CD44_HBEGF	ICAM1_ITGAL	SELL_CD34	ICAM1_SPN		PLAU_PLAUR	CD74_COPA						PTGER4_ProstaglandinE2_byPTGES3
	CD44_HBEGF	PECAM1_CD38		TNF_FLT4	TNFSF12_TNFRSF25		TNFRSF1A_GRN						PLAU_PLAUR	HLA-DPA1_TNFSF9					ICAM1_AREG	PTGER4_ProstaglandinE2_byPTGES3	SELL_SELPLG	CD44_HBEGF	TNF_FAS		PTGER4_ProstaglandinE2_byPTGES2	PTGER2_ProstaglandinE2_byPTGES3
	TNFSF12_TNFRSF12A	CD44_HBEGF		TNF_RIPK1	ICAM1_integrin_aLb2_complex									LGALS9_P4HB					SELL_PODXL2	SELL_SELPLG	ICAM1_integrin_aLb2_complex		ICAM1_ITGAL		TNFSF10_TNFRSF10D	FN1_integrin_a4b7_complex
		LGALS9_CD44												IL1B_ADRB2					TNFRSF1A_GRN	ANXA1_FPR3			SELL_SELPLG		CD74_MIF	VCAM1_integrin_a4b7_complex
		TGFB1_TGFbeta_receptor1												TGFB1_TGFbeta_receptor1					IFNG_Type_II_IFNR	PTGER4_ProstaglandinE2_byPTGES2			ICAM1_integrin_aLb2_complex			BSG_PPIA
														ADRB2_VEGFB					CD44_HBEGF	TGFB1_TGFbeta_receptor1						AXL_GAS6
														AXL_GAS6
														NAMPT_P2RY6
